# How nurses spend their time: nurses’ experiences and time use for providing HIV treatment under conventional and differentiated service delivery models in South Africa

**DOI:** 10.64898/2026.06.06.26355033

**Authors:** Nkgomeleng A. Lekodeba, Sophie J.S. Pascoe, Amy N. Huber, Nkosinathi Ngcobo, Allison J. Morgan, Vinolia Ntjikelane, Anushka R. Marri, Linda Sande, Khumbo Shumba, Idah Mokhele, Brooke E. Nichols, Lise Jamieson, Sydney Rosen

## Abstract

**Introduction:** Differentiated service delivery (DSD) models aim to reduce time healthcare providers spend with DSD clients, increasing time available for non-DSD clients. We measured nurses’ time allocation and explored their experiences with DSD models in South Africa.

**Methods:** We conducted time and motion observations and surveyed nurses at 24 public primary healthcare facilities across two SENTINEL study rounds (09/2022-07/2023 and 11/2023-07/2024). We report median time nurses spent by activity, model of care, and interaction type. Log binomial regression investigated factors associated with high direct nurse-client interaction (above median minutes) and extended work-days (≥9 hours), and estimated adjusted risk ratios (aRR). Survey questions were related to client care, additional time availability, and policy changes post DSD implementation, with key themes presented alongside illustrative quotes.

**Results:** 176 nurses (88% female, median age 44) were observed for 344 working days; of these, 60 (34%) participated in the provider survey. Nurses spent a median of 293 minutes (53% of their work-day) on direct nurse-client interaction, 89 minutes (22%) on client-support or facility-related tasks, and the remainder on other activities including personal breaks. Time spent per client was similar across conventional care clients (11 [IQR: 8-15] minutes) but ranged between 9 (7-13) to 11 (8-15) minutes for DSD clients; number of direct nurse-client interactions did not differ meaningfully. Nurses at facilities with 2,000-3,999 total remaining on ART (TROA) (aRR 1.56, 95% CI: 1.02-2.37) and in urban areas (aRR 1.43, [1.08-1.89]) had more direct nurse-client interactions than those at facilities with <1,999 TROA and in rural areas, respectively. Nurses at facilities with 4,000+ TROA (aRR 2.22, [1.36-3.63]) and those observed in SENTINEL 3.0 (aRR 1.53, [1.13-2.07]) were more likely to work standard or longer workdays than those at lower TROA facilities (<1,999), those in SENTINEL 2.0 and urban areas. Nurses reported DSD models improved client care (90%), freed up time (60%), and changed clinic procedures and policies (60%).

**Conclusions:** While DSD models did not significantly reduce direct nurse-client interaction time, nurses reported improved client care and gained additional time. DSD impact may vary by facility context. As DSD implementation expands, effective time reallocation may enhance facility performance and provider productivity.
