## Supplementary file 1 for "How nurses spend their time: nurses’ experiences and time use for providing HIV treatment under conventional and differentiated service delivery models in South Africa"

### Sheet: Title
	Overview
	This workbook contains data collection tools for the Sentinel-South Africa protocol (AMBIT 2.0)
	Domain 1: Provider time utilization
	Objective: To determine provider utilization and the impact of the introduction of DSD models on quality of care
	Procedures
	Refer to Standard Operating procedure for detailed study procedures
	Intruments
	Observer form
	Provider's check box
	Other Instruments- consent forms and information sheets
	1. Time and motion study information sheet
	2. Time and motion study consent form
	Printing Instructions
	1.Provider check boc
	Printing layout - Landscape orientation
	1.Provider check box
	1.1 One cover page per provider
	1.2 Multiple provider check box and fold and cut into 2 pieces
	1.3 Pre-populate participant ID only on the observation form (other field will automatically be pre-populated)
	2. Observation form
	Printing layout - Portrait orientation
	2.1 One form per observer
	vesion	3.0
	date Updated	2024-02-04

### Sheet: Observation form
AMBIT 3.0
DSD models at South African Sentinel sites										Participant ID
Domain 1: Time and Motion form
District				Site	Site				Observation Date
Participant Cadre					Observation day(1/2)				Observer (AMBIT)
Start time				End time			No: of pages completed
We are doing this observation to try and understand how much time providers spend with different kinds of patients providing various services as well as time on non-patient interactions. Please capture a full working day of the provider you are observing from start to knock-off time.
Instructions:
1. Please start by collecting data on questions about participants demographics after the consenting process.
2. For each time block, complete time start and end time at every point of patient interaction or non-patient activity.
3. For patient type, primary reason for visit, and DSD model patient enrolled data elements complete using the provider form at each provider break.
4. Please use the codes (letter/numbers) from the table description below, see the example in the table.
5. For the participants enrolled in the provider survey, please provide the provider survey ID below.
6. Please record the total number of unique patients seen by the provider at the end of the observation day. (Please note that this is a daily tally of the number of unique patients seen by the provider - this information can be obtained from the providers own's records or through a manual count from registers)
Participant demographic information
1. What is your age in years?
2. What is your gender?
3. Have you participated in the provider survey? (Yes/No)
If yes, Observer please fill in the provider survey ID
4. Have you participated in earlier rounds of the Time and Motion study? (Yes/No)
5. What is your current role at this facility?
6. How many years have you worked in your current role/capacity?(Years, months)
7. How many years have you worked at this facility? (Years, months)
8. In a typical five-day work week, how much of your work time do you spend on HIV-related service delivery? (Number of days, decimal allowed)
9. In a typical five-day work week, how much of your work time do you spend providing HIV treatment? (Number of days, decimal allowed)
10. Is there a daily/weekly/monthly target for the number of patients each nurse/counsellor others should see in a day/week/month? (Yes/No)
10.1. If Yes, what is that target? (Please also indicate if target is per day, week, or month)										Target (e.g per day)
										Target (no: of patients)
11. If there are fewer than normal patients at the facility what is normal practice for clinic staff?
											Tick-one
a) Staff assigned to other non-patient activities/duties (normal work hours apply)
b) Staff have more unallocated time but normal work hours apply
c) Staff can leave once all their patients have been seen and paperwork complete
d) Other specify
12. If there are more patients than normally expected what is the normal practice?											Tick-one
a) The clinic remains open until all patients are seen (clinic hours extended)
b) Some patients may be asked to return another day unless urgent (normal clinic hours apply)
c) Other specify
Total number of patients seen by provider today (day of observation)											Source
Observer's notes (notes for the overall observation)
Table Description			Code
Interaction		a) Patient interaction						b) Non-patient interaction
Sub-clinic /Department		a) Chronic clinic (e.g ART, NCD)							d) Administration
		b) Acute and Minor Ailments							e) Pharmacy
		c) HIV Testing Services (HTS)							f) Emergency department (ER)
		d) Martenal and Child Health (MCH)							99) Other (specify)_____________
		1) Non-HIV (chronic or acute)						6) Elevated Viral load
		2) HIV not yet on ART						7) Patient representative or buddy (not patient)
Patient type		3) Initiating ART						99) Other (specify)_____________
		4) 1ST six months on ART
		5) Established on ART >6 months
		1. Standard care(not enrolled in DSD models)							8. Bicycle Model
		2. Adherence club							9. Not applicable (Non-ART)
DSD Model		3. Facility Pick-up-Points							10. DSD model unknown
		4. External Pick-up-Points							11. Unknown whether in DSD model
		5. Youth club							99. Other (specify)___________
		6. Pele box or locker
		7. Home ART delivery
Procedures conducted during visit		1. Medical refill or Collection							5. ART initiation
		2. Re-scripting/CCMDD script renewal							6. HIV testing
		3. Counseling							99. Other (specify)____________
		4. Laboratory test or health Screening
		a) Patient related task (completing record, referral, etc.)
		b) DSD model related task (Specify model and activity, e.g Home delivery-preparing meds for delivery, CAG-leading a group)
Reason for non-patient activity		c) General administration or meetings
		d) External outreach (community activities)
		e) Personal break (lunch, tea, other personal time)
		f) Training
		g) Free time/no patients
		h) Transit
		99) Other (specify) ______________
Patient seen twice?		1. Yes							2. No
Page no: 1										Participant ID		0
Time block	Patient interaction number	Start Time	End Time	Interaction		Sub-clinic/ Department	Patient type	Procedures conducted during visit	DSD model client enrolled	Reason for non-patient activity	Patient seen twice? (1/2)	Observer notes (per time block)
ex.1	N/A	08:00:00	08:30:00	b		a	n/a	n/a	n/a	c	n/a	None
ex.2	P1	08:30:00	09:30:00	a		a	b	1.5	5	N/A	2	None
ex.3	P2	09:30:00	09:33:00	a		b	d	1.2	6	N/A	2	None
ex.4	P3	09:33:00	09:55:00	a		a	c	4	5	N/A	1	P1 returning for the 2nd time
1
2
3
4
5
6
7
8
9
10
11
12
13
14
15
16
17
18
19
20
21
22
23
24
25
26
27
Page no: 2										Participant ID		0
Time block	Patient interaction number	Start Time	End Time	Interaction		Sub-clinic/ department	Patient type	Procedures conducted during visit	DSD model client enrolled	Reason for non-patient activity	Patient seen twice? (1/2)	Observer notes (per time block)
28
29
30
31
32
33
34
35
36
37
38
39
40
41
42
43
44
45
46
47
48
49
50
51
52
53
54
55
56
57
58
Page no: 3										Participant ID		0
Time block	Patient interaction number	Start Time	End Time	Interaction		Sub-clinic/ department	Patient type	Procedures conducted during visit	DSD model client enrolled	Reason for non-patient activity	Patient seen twice? (1/2)	Observer notes (per time block)
59
60
61
62
63
64
65
66
67
68
69
70
71
72
73
74
75
76
77
78
79
80
81
82
83
84
85
86
87
88
89
Page no: 4										Participant ID		0
Time block	Patient interaction number	Start Time	End Time	Interaction		Sub-clinic/ department	Patient type	Procedures conducted during visit	DSD model client enrolled	Reason for non-patient activity	Patient seen twice? (1/2)	Observer notes (per time block)
90
91
92
93
94
95
96
97
98
99
100
101
102
103
104
105
106
107
108
109
110
111
112
113
114
115
116
117
118
119
120
Page no: 5										Participant ID		0
Time block	Patient interaction number	Start Time	End Time	Interaction		Sub-clinic/ department	Patient type	Procedures conducted during visit	DSD model client enrolled	Reason for non-patient activity	Patient seen twice? (1/2)	Observer notes (per time block)
121
122
123
124
125
126
127
128
129
130
131
132
133
134
135
136
137
138
139
140
141
142
143
144
145
146
147
148
149
150

### Sheet: Provider's check box
Thank you for taking the time to complete this form for us. We are doing this observation to try and understand how much time you spend with different kinds of patients and various services you provide. We will not interact with you or the patients directly, but only observe the times at which consultations and other events start and end. Please remember, completing this form will in no way impac…
Instructions
Complete this form for each patient you interact with
For every patient tick relevant patient type,primary reason for visit, and DSD Model, from the list below
Participant ID		0				Participant ID		0
Observation day (1/2)		0				Observation day (1/2)		0
Patient interaction number			P1			Patient interaction number			P2
I have already seen this patient today (Yes/No)						I have already seen this patient today (Yes/No)
Patient type			TICK -one			Patient type			TICK -one
1. Non-HIV (chronic or acute)						1. Chronic/non-HIV
2. HIV not yet on ART						2. HIV not yet on ART
3. Initiating ART						3. Initiating ART
4. First six months on ART						4. First six months on ART
5. Established on ART >6 months						5. Established on ART >6 months
6. Elevated Viral load						6. Elevated Viral load
7.Patient representative or buddy (not patient)						7.Patient representative or Buddy (not patient)
8. Other (specify)___________						8. Other (specify)___________
Procedures conducted during visit			Tick all that apply			Procedures conducted during visit			Tick all that apply
1. Medication refill or collection						1. Medication refill or collection
2. Re-scripting/CCMDD script renewal						2. Re-scripting/CCMDD script renewal
3. ART initiation						3. ART initiation
4. Laboratory tests (e.g VL, CD4 & others)						4. Laboratory tests (e.g VL, CD4 & others)
5. Health Screening						5. Health Screening
6. Counseling or health education						6. Counseling or health education
7. HIV testing						7. HIV testing
8. Other (specify)_____________						8. Other (specify)_____________
DSD Model: (DMOC or NAS) ART patient only			TICK -one			DSD Model: (DMOC or NAS) ART patient only			TICK -one
1. Standard care (not enrolled in DSD models)						1. Standard care (not enrolled in DSD models)
2. Adherence club						2. Adherence club
3. Facility Pick-up-Points						3. Facility Pick-up-Points
4. External Pick-up-Points						4. External Pick-up-Points
5. Youth club						5. Youth club
6. Pele box or locker						6. Pele box or locker
7. Home ART delivery						7. Home ART delivery
8. Bicycle Model						8. Bicycle Model
9. Not applicable (Non-ART)						9. Not applicable (Non-ART)
10. DSD model unknown						10. DSD model unknown
11. Unknown whether in DSD model						11. Unknown whether in DSD model
12. Other (specify) ____________						12. Other (specify) ____________
Comments (if any)						Comments (if any)
